# Combined Metabolic Activators Reduces Liver Fat in Nonalcoholic Fatty Liver Disease Patients

**DOI:** 10.1101/2021.05.20.21257480

**Authors:** Mujdat Zeybel, Ozlem Altay, Muhammad Arif, Xiangyu Li, Hong Yang, Claudia Fredolini, Murat Akyildiz, Burcin Saglam, Mehmet Gokhan Gonenli, Dilek Ural, Woonghee Kim, Jochen M. Schwenk, Cheng Zhang, Saeed Shoaie, Jens Nielsen, Mathias Uhlén, Jan Borén, Adil Mardinoglu

**Author notes:** **Clinical trial registration number:** NCT04330326 (https://clinicaltrials.gov/).

## Abstract

Nonalcoholic fatty liver disease (NAFLD) refers to excess fat accumulation in the liver. In animal experiments and human kinetic study, we found that administration of combined metabolic activators (CMA) promotes the oxidation of fat, attenuates the resulting oxidative stress, activates mitochondria and eventually removes excess fat from the liver. Here, we tested the safety and efficacy of CMA in NAFLD patients in a placebo-controlled 10-week study. We found that CMA significantly decreased hepatic steatosis and levels of aspartate aminotransferase, alanine aminotransferase, uric acid, and creatinine, whereas found no differences on these variables in the placebo group after adjustment for weight loss. By integrating clinical data with plasma metabolomics and inflammatory proteomics as well as oral and gut metagenomics data, we revealed the underlying molecular mechanisms associated with the reduced hepatic fat and inflammation in NAFLD patients and identified the key players involved in the host-microbiome interactions. In conclusion, we observed that CMA can be used develop a pharmacological treatment strategy in NAFLD patients.
