## Supplementary_ for "Combined Metabolic Activators Reduces Liver Fat in Nonalcoholic Fatty Liver Disease Patients": Supplementary Dataset 1.xlsx

### Sheet: Dataset S1
NAFLD		Day_0			Day_14			Day_70
Patient ID	Group	Metabolomics	Proteomics		Metabolomics	Proteomics		Metabolomics	Proteomics
101004	Treated	Generated	Generated		Generated	Generated		Generated	Generated
101007	Treated	Generated	Generated		Generated	Generated		Generated	Generated
101011	Treated	Generated	Generated		Generated	Generated		Generated	Generated
101012	Treated	Generated	Generated		Generated	Generated		Generated	Generated
101018	Treated	Generated	Generated		Generated	Generated		Generated	Generated
101042	Treated	Generated	Generated		Generated	Generated		Generated	Generated
101047	Treated	Generated	Generated		Generated	Generated		Dropped Out	Dropped Out
101050	Treated	Generated	Generated		Generated	Generated		Generated	Failed Sample
101051	Treated	Generated	Generated		Generated	Generated		Generated	Generated
101056	Treated	Generated	Generated		Generated	Generated		Generated	Generated
101057	Treated	Generated	Generated		Generated	Generated		Generated	Generated
101062	Treated	Generated	Generated		Generated	Generated		Generated	Generated
101064	Treated	Generated	Generated		NoSample	NoSample		Generated	Generated
101068	Treated	Generated	Generated		Generated	Generated		Generated	Generated
101072	Treated	Generated	Generated		NoSample	NoSample		Generated	Failed Sample
101076	Treated	Generated	Generated		Generated	Generated		Generated	Generated
101078	Treated	NoSample	NoSample		Generated	Generated		Generated	Generated
101082	Treated	Generated	Generated		NoSample	NoSample		Generated	Generated
101084	Treated	Generated	Generated		NoSample	NoSample		Generated	Generated
101094	Treated	Generated	Generated		NoSample	NoSample		Generated	Generated
101001	Placebo	Generated	Generated		Generated	Generated		Generated	Generated
101010	Placebo	Generated	Generated		Generated	Generated		Generated	Generated
101038	Placebo	Generated	Generated		Generated	Generated		Generated	Generated
101041	Placebo	Generated	Generated		Generated	Generated		Generated	Generated
101052	Placebo	Generated	Generated		Generated	NoSample		Generated	Generated
101059	Placebo	Generated	Generated		Generated	Generated		Generated	Failed Sample
101069	Placebo	Generated	Generated		Generated	Generated		Generated	Generated
101077	Placebo	Generated	Generated		Generated	Generated		Generated	Generated
101079	Placebo	Generated	Generated		NoSample	NoSample		Generated	Generated
101088	Placebo	Generated	Generated		NoSample	NoSample		Generated	Generated
101095	Placebo	Generated	Generated		NoSample	NoSample		Generated	Generated
