## Supplementary_ for "Combined Metabolic Activators Reduces Liver Fat in Nonalcoholic Fatty Liver Disease Patients": Supplementary Dataset 4.xlsx

### Sheet: Dataset S4
	Treated Group (n = 20)								Placebo Group (n = 11)								Treated vs placebo
	Day_0	Day_14	Day_70	Day_14 vs Day_0		Day_70 vs Day_0			Day_0	Day_14	Day_70	Day_14 vs Day_0		Day_70 vs Day_0			p value
				Fold change	p value	Fold change	p value					Fold change	p value	Fold change	p value		Day_0	Day_14	Day_70
Clinical variables
Liver fat (%)	13.54 ± 7.25	12.11 ± 6.78	12.58 ± 6.90	0.9123	0.0303164	0.9046	0.028466		14.99 ± 7.45	16.85 ± 8.86	14.6 ± 8.66	1.0164	0.604023	0.974	0.615112		0.601991	0.1734	0.488829
ALT (IU/L)	41.9 ± 24.79	31.07 ± 24.22	26.47 ± 16.19	0.7553	0.00583296	0.6149	0.000332863		37.45 ± 20.32	33.88 ± 25.95	29.09 ± 26.46	0.8885	0.120342	0.7767	0.0252704		0.615744	0.798494	0.738162
AST (IU/L)	24.55 ± 12.6	19.73 ± 10.15	17.47 ± 4.98	0.8757	0.153366	0.6946	0.00390149		22.45 ± 5.85	20.50 ± 7.95	18.00 ± 6.05	0.9647	0.553843	0.8016	0.00943982		0.607953	0.855052	0.79841
Creatinine (mg/dL)	0.97 ± 0.23	0.91 ± 0.21	0.90 ± 0.19	0.9652	0.137489	0.9162	0.000931806		0.87 ± 0.16	0.87 ± 0.16	0.87 ± 0.18	1.0235	0.59185	1.0084	0.724942		0.208049	0.673211	0.729497
Uric acid (mg/dL)	6.63 ± 1.42	5.63 ± 1.15	5.68 ± 1.04	0.881	0.00074097	0.8476	2.83466e-05		6.45 ± 1.53	5.88 ± 0.92	5.95 ± 1.47	0.9144	0.137903	0.914	0.0600059		0.738405	0.604568	0.567929
Potassium (mmol/L)	4.62 ± 0.35	4.47 ± 0.26	4.46 ± 0.32	0.9838	0.298664	0.9625	0.0413312		4.25 ± 0.14	4.34 ± 0.24	4.45 ± 0.36	1.0206	0.32853	1.0449	0.131868		0.00302257	0.261368	0.922511
GGT (U/L)	46.3 ± 24.87	41.47 ± 27.87	47.79 ± 26.97	0.9228	0.265959	0.9989	0.985687		31.73 ± 12.13	28.12 ± 10.99	26.55 ± 10.9	0.8555	0.0208875	0.8367	0.00283904		0.0793514	0.211057	0.0192831
Urea (BUN) (mg/dL)	13.90 ± 3.39	15.8 ± 4.38	16.32 ± 9.53	1.0972	0.0684172	1.1698	0.201291		12.73 ± 2.76	12.88 ± 3.56	13.55 ± 3.72	1.0619	0.583727	1.0643	0.364633		0.3346	0.120197	0.365973
Sodium (mmol/L)	142.65 ± 2.13	142.13 ± 2.07	142 ± 1.49	0.9939	0.126455	0.9952	0.164143		141.73 ± 2.05	142.62 ± 1.3	142.09 ± 1.38	1	1	1.0026	0.419786		0.252836	0.549596	0.869796
Alkaline phosphatase (IU/L)	68.05 ± 16.49	71.13 ± 17.00	73.63 ± 16.48	1.0299	0.21793	1.0598	0.209503		75.64 ± 15.27	72.12 ± 16.2	73.70 ± 12.68	1.0176	0.583881	0.9425	0.104322		0.218815	0.893634	0.99096
Total Bilirubin (mg/dL)	0.66 ± 0.54	0.41 ± 0.2	0.50 ± 0.33	0.6224	0.105318	0.7408	0.100495		0.64 ± 0.38	0.53 ± 0.13	0.57 ± 0.16	0.8598	0.397537	0.8849	0.523953		0.901139	0.137966	0.523845
Albumin (g/dL)	4.85 ± 0.25	4.83 ± 0.27	4.80 ± 0.29	0.9945	0.702136	0.9841	0.181483		4.81 ± 0.17	4.94 ± 0.34	4.77 ± 0.36	1.0299	0.239306	0.9915	0.68846		0.63855	0.374864	0.850992
Creatine Kinase (U/L)	137.40 ± 77.75	141.93 ± 64.46	134.11 ± 61.87	1.0879	0.506266	0.9497	0.503733		216.09 ± 274.74	148.75 ± 82.96	134.09 ± 60.16	0.6556	0.498982	0.6205	0.305665		0.235851	0.828917	0.999511
Total cholesterol (mg/dL)	205.00 ± 32.06	194.8 ± 20.43	211.53 ± 33.2	0.9631	0.177054	1.0247	0.343709		190.45 ± 42.66	200.75 ± 52.23	186.18 ± 41.56	1.0203	0.510454	0.9776	0.537509		0.291526	0.697271	0.0767704
High Density Lipoprotein (mg/dL)	45.15 ± 8.21	43.93 ± 8.42	43.89 ± 8.35	0.9592	0.0504173	0.9823	0.620376		46.91 ± 9.80	47.88 ± 10.56	47.73 ± 7.99	1.0379	0.266224	1.0174	0.750929		0.598074	0.33842	0.228707
Low Density Lipoprotein (mg/dL)	141.60 ± 28.79	135.00 ± 19.83	151.05 ± 32.06	0.9698	0.357189	1.0618	0.102012		127.45 ± 34.31	136.5 ± 45.39	122.73 ± 34.37	1.0341	0.382441	0.9629	0.195318		0.231121	0.912495	0.0309589
Triglycerides (mg/dL)	138.85 ± 55.08	136.67 ± 73.57	173.37 ± 63.29	1.0214	0.830485	1.211	0.0590135		139.27 ± 62.63	149.88 ± 71.51	147.55 ± 48.42	0.9295	0.604248	1.0594	0.655134		0.984588	0.683134	0.253107
Glucose (mg/dL)	100.20 ± 7.83	99.07 ± 5.39	101.68 ± 10.82	0.9861	0.559155	1.0094	0.665517		100 ± 13.28	98.75 ± 7.57	105.45 ± 12.97	1.0115	0.537753	1.0545	0.028292		0.958085	0.908302	0.399537
Insulin (mIU/L)	19.74 ± 13.32	19.12 ± 14.06	22.69 ± 9.64	1.0529	0.774101	1.1114	0.286977		19.65 ± 8.72	19.91 ± 6.96	21.36 ± 9.93	0.9585	0.628639	1.087	0.516679		0.985797	0.883116	0.722149
Physical variables
Body mass index (kg/m2)	32.68 ± 3.79	32.58 ± 4.37	32.61 ± 4.25	0.9994	0.835777	0.996	0.551089		33.55 ± 3.78	33.31 ± 4.01	32.98 ± 4.03	0.9981	0.644022	0.551089	0.103362		0.542582	0.70082	0.816394
Weight (kg)	96.47 ± 12.87	93.74 ± 10.47	96.07 ± 13.31	0.9994	0.822138	1.0003	0.962674		97.44 ± 14.48	97.88 ± 10.84	95.67 ± 13.90	0.9975	0.558965	0.962674	0.0573275		0.848749	0.388861	0.938972
Heart rate (bpm)	73.2 ± 9.58	75.71 ± 9.40	76.68 ± 11.3	1.0019	0.955654	1.0415	0.322756		74.73 ± 7.66	76.50 ± 6.78	77.09 ± 9.10	1.0049	0.908271	0.322756	0.532267		0.653231	0.838315	0.919816
Systolic blood pressure (mmHg)	118 ± 6.96	118.57 ± 10.27	111.58 ± 11.19	1	1	0.9464	0.023905		113.64 ± 9.24	121.25 ± 9.91	119.09 ± 12.21	1.043	0.380713	0.0239045	0.310902		0.148056	0.558086	0.0974386
Diastolic blood pressure (mmHg)	73.00 ± 4.70	72.14 ± 4.26	71.05 ± 8.09	0.9902	0.582954	0.9712	0.259013		70.91 ± 5.39	75.00 ± 7.56	74.55 ± 5.22	1.0345	0.451239	0.259012	0.037929		0.269809	0.266358	0.210923
Waist circumference (cm)	107.10 ± 9.44	105.79 ± 9.50	106.89 ± 8.91	1.0027	0.74153	1.0054	0.63189		105.45 ± 11.18	106.12 ± 7.28	103.55 ± 9.07	0.9895	0.185471	0.63189	0.307621		0.666663	0.931464	0.33255
Hip circumference (cm)	112.30 ± 7.09	112.43 ± 7.02	113.11 ± 8.96	1.0083	0.197157	1.007	0.442176		113.64 ± 8.54	113.50 ± 6.74	112.91 ± 8.79	0.9956	0.502354	0.442176	0.596121		0.643936	0.730711	0.954008
Trunk fat mass (kg/m2)	16.83 ± 3.81	16.24 ± 3.74	17.05 ± 4.13	1.0053	0.694615	1.0202	0.214745		17.45 ± 4.55	17.89 ± 4.35	17.01 ± 4.34	0.9944	0.770339	0.214745	0.471881		0.686321	0.358482	0.981003
Trunk fat free mass (kg/m2)	35.82 ± 5.39	34.6 ± 4.20	35.46 ± 5.66	0.9938	0.248179	0.9935	0.343545		35.49 ± 5.85	35.36 ± 5.06	35.19 ± 5.93	0.9965	0.719888	0.343545	0.458086		0.875673	0.707422	0.903455
Trunk total body water (%)	48.79 ± 7.84	47.05 ± 6.26	48.27 ± 8.04	0.9925	0.160043	0.9945	0.395369		49.99 ± 8.61	48.49 ± 7.81	46.81 ± 10.03	0.9613	0.296366	0.395369	0.100302		0.696183	0.640622	0.665147
Left arm fat mass (kg/m2)	1.76 ± 0.78	1.80 ± 0.94	1.79 ± 0.84	1.0202	0.335561	1.0272	0.095167		1.91 ± 0.67	1.93 ± 0.71	1.84 ± 0.66	1.0065	0.598331	0.0951672	0.332836		0.585424	0.748178	0.874732
Left arm fat free mass (kg/m2)	4.01 ± 0.84	3.80 ± 0.63	3.92 ± 0.85	0.9852	0.119747	0.9803	0.096157		3.91 ± 0.89	3.90 ± 0.76	3.84 ± 0.88	0.9936	0.668231	0.0961565	0.233495		0.756938	0.743911	0.797153
Left arm total body water (%)	48.79 ± 7.84	47.05 ± 6.26	48.27 ± 8.04	0.9925	0.160043	0.9945	0.395369		49.99 ± 8.61	48.49 ± 7.81	46.81 ± 10.03	0.9613	0.296366	0.395369	0.100302		0.696183	0.640622	0.665147
Right arm fat mass (kg/m2)	1.60 ± 0.69	1.65 ± 0.82	1.66 ± 0.73	1.0221	0.2386	1.0429	0.028182		1.75 ± 0.60	1.76 ± 0.65	1.68 ± 0.62	1	1	0.0281817	0.307621		0.574291	0.743793	0.943916
Right arm fat free mass (kg/m2)	3.95 ± 0.85	3.79 ± 0.72	3.86 ± 0.86	0.9944	0.425691	0.9826	0.108413		3.91 ± 0.96	3.89 ± 0.89	3.83 ± 0.99	0.9904	0.442265	0.108413	0.158083		0.903152	0.771258	0.918019
Right arm total body water (%)	48.79 ± 7.84	47.05 ± 6.26	48.27 ± 8.04	0.9925	0.160043	0.9945	0.395369		49.99 ± 8.61	48.49 ± 7.81	46.81 ± 10.03	0.9613	0.296366	0.395369	0.100302		0.696183	0.640622	0.665147
Left leg fat mass (kg/m2)	4.82 ± 1.93	4.85 ± 2.26	4.82 ± 2.07	1.0149	0.297572	0.9924	0.650313		4.87 ± 1.83	5.05 ± 2.04	4.58 ± 1.77	1.01	0.541509	0.650313	0.144223		0.94688	0.83846	0.755975
Left leg fat free mass (kg/m2)	11.42 ± 1.88	11.04 ± 1.56	11.30 ± 1.89	0.9923	0.342427	0.9977	0.723711		11.58 ± 2.54	11.50 ± 2.08	11.49 ± 2.58	0.9978	0.779918	0.723711	0.594621		0.836184	0.55907	0.817424
Left leg total body water (%)	48.79 ± 7.84	47.05 ± 6.26	48.27 ± 8.04	0.9925	0.160043	0.9945	0.395369		49.99 ± 8.61	48.49 ± 7.81	46.81 ± 10.03	0.9613	0.296366	0.395369	0.100302		0.696183	0.640622	0.665147
Right leg fat mass (kg/m2)	4.90 ± 2.00	4.97 ± 2.26	4.89 ± 2.11	1.0235	0.22084	0.9904	0.672934		4.95 ± 1.84	5.08 ± 2.00	4.72 ± 1.75	1.015	0.350617	0.672933	0.238884		0.956163	0.915352	0.82187
Right leg fat free mass (kg/m2)	11.46 ± 1.84	11.07 ± 1.53	11.39 ± 1.89	0.9923	0.324868	1.0019	0.798222		11.67 ± 2.52	11.62 ± 2.10	11.56 ± 2.53	0.9979	0.823801	0.798222	0.496522		0.789389	0.483971	0.831611
Right leg total body water (%)	48.79 ± 7.84	47.05 ± 6.26	48.27 ± 8.04	0.9925	0.160043	0.9945	0.395369		49.99 ± 8.61	48.49 ± 7.81	46.81 ± 10.03	0.9613	0.296366	0.395369	0.100302		0.696183	0.640622	0.665147
