## Supplementary_ for "Combined Metabolic Activators Reduces Liver Fat in Nonalcoholic Fatty Liver Disease Patients": Supplementary Dataset 10.xlsx

### Sheet: Day70 vs Day0
Proteins	Treated L2FC	Treated P-value	Placebo L2FC	Placebo P-Value
CD8A	-0.026691	0.00791624	-0.0324458	0.178902
CSF-1	-0.0194525	0.0121722	-0.00310553	0.759223
CCL23	-0.0264759	0.0254179	-0.0214518	0.451033
FGF-21	-0.10209	0.0383482	-0.109943	0.288508
OSM	-0.113113	0.0478179	0.0469713	0.579537
IL18	-0.0192987	0.0933619	-0.00962581	0.618218
CCL19	0.0297387	0.12551	-0.00312388	0.916902
OPG	-0.0157291	0.13163	-0.0218687	0.262776
IL-15RA	-0.0881321	0.134439	-0.036449	0.663411
VEGFA	-0.015828	0.140777	-0.00222637	0.923487
CXCL9	-0.0302424	0.143212	0.0247357	0.613627
HGF	-0.0216993	0.14638	-0.00202823	0.935784
IL-17A	0.218248	0.152789	0.106585	0.199588
IL8	-0.0531422	0.18671	0.00168876	0.979818
TGF-alpha	-0.0595596	0.190071	-0.00404037	0.957341
SLAMF1	0.053736	0.199532	-0.0456842	0.419306
CCL3	-0.0313215	0.252963	-0.0290189	0.578312
NT-3	-0.127513	0.263834	-0.312707	0.144725
CCL25	0.0174881	0.289457	0.0454789	0.120571
LAP TGF-beta-1	-0.0313122	0.29953	0.0255857	0.559188
TNFB	0.0231988	0.300514	0.0275907	0.427221
MCP-4	-0.0189696	0.303591	0.00598331	0.822967
CXCL10	-0.0173566	0.306541	0.0026164	0.930432
CXCL11	-0.0362012	0.318152	-0.00218303	0.964422
CCL20	-0.0479996	0.326923	-0.0705396	0.165102
EN-RAGE	-0.0773269	0.359279	0.0285166	0.815601
MCP-2	-0.0183466	0.361266	0.0283444	0.437999
TWEAK	-0.00936595	0.421102	0.00218686	0.94354
TNFRSF9	0.0132263	0.464797	-4.5751e-05	0.998601
MCP-1	-0.0109568	0.481702	-0.00292589	0.914907
IL-17C	-0.0313837	0.513014	0.014038	0.847888
FGF-19	-0.0348458	0.544279	-0.0483734	0.404159
CD244	-0.014222	0.54631	-0.0140561	0.700753
IL-12B	0.0114294	0.56106	-0.0426507	0.263096
CXCL6	-0.0176162	0.577326	0.0133972	0.730394
IL-10RB	-0.00837096	0.580749	-0.0159838	0.403248
LIF-R	-0.00981059	0.587345	-0.0212017	0.56361
CASP-8	-0.0410663	0.590198	0.0756767	0.537215
CXCL5	-0.0186982	0.59647	0.0573859	0.142368
CD6	-0.00718241	0.614347	-0.00563454	0.862614
TNFSF14	-0.0250815	0.631726	0.0307218	0.551946
SCF	-0.00448169	0.637484	-0.000375821	0.978082
IL7	-0.0447135	0.652521	0.0859759	0.335357
FGF-23	-0.0285801	0.671761	0.115397	0.407532
4E-BP1	-0.0120175	0.672228	0.00726225	0.857883
CST5	0.00719841	0.6833	0.00178143	0.932974
CCL11	-0.00772547	0.691774	0.016454	0.57706
CD5	-0.00460851	0.718677	0.01121	0.703403
IL6	0.0243832	0.719377	-0.00773157	0.944306
CD40	-0.00740262	0.720975	0.00661781	0.786068
MMP-10	0.00705342	0.736145	-0.0292041	0.427948
CCL28	0.0113609	0.761125	0.0190183	0.7613
Flt3L	0.00377651	0.762041	-0.00724355	0.746449
IFN-gamma	-0.00885984	0.76658	0.0652894	0.240218
ST1A1	0.0284008	0.77003	0.115606	0.213681
CCL4	-0.00823533	0.778077	0.00500269	0.917172
DNER	-0.00227828	0.781921	0.00115892	0.93688
MMP-1	-0.00553803	0.795548	0.0412472	0.126431
uPA	-0.00238313	0.799589	-0.0213977	0.329549
CX3CL1	-0.00780849	0.810996	-0.0198569	0.648646
STAMBP	0.0142793	0.818068	0.0621752	0.404488
TNF	-0.00764726	0.82745	0.0043397	0.948449
TRANCE	0.007355	0.83516	0.0312107	0.634583
CDCP1	-0.010575	0.844348	-0.0388603	0.31647
ADA	-0.00353902	0.858507	-0.00396907	0.88905
IL-18R1	-0.00149721	0.882086	-0.0015823	0.906767
PD-L1	-0.00256017	0.892107	0.0126202	0.678773
CXCL1	-0.00440126	0.896098	0.0506551	0.176673
SIRT2	0.00789712	0.907896	0.0786973	0.244438
IL10	-0.00454318	0.907995	-0.0180151	0.811124
AXIN1	0.00815756	0.923582	0.0377583	0.70625
TRAIL	0.000398811	0.968847	0.00832032	0.756934

### Sheet: Day14 vs Day0
Proteins	Treated L2FC	Treated P-value	Placebo L2FC	Placebo P-Value
Flt3L	-0.0305861	0.0320275	0.0130677	0.573228
SLAMF1	0.0954143	0.0329611	-0.000789919	0.992661
IFN-gamma	0.168807	0.0592392	0.0326922	0.565704
CXCL10	0.0571586	0.0760488	0.00101223	0.972802
MMP-10	0.0502911	0.0858611	0.00276198	0.890547
HGF	-0.0296238	0.0928193	0.00820003	0.765441
NT-3	-0.270449	0.0989709	-0.264343	0.413767
CD8A	-0.0259176	0.129807	-0.0417998	0.105232
TRAIL	0.0162847	0.138156	0.0109813	0.678181
CCL19	0.049814	0.143086	-0.0161711	0.612908
MCP-4	-0.0319905	0.176834	0.0246632	0.356175
MMP-1	0.0227107	0.187494	0.0479795	0.0998582
MCP-2	0.0502059	0.205249	0.0101134	0.809692
IL6	0.13688	0.263452	-0.086528	0.310772
TNFB	0.0376216	0.26363	0.0276068	0.497397
CXCL11	0.0376829	0.273523	-0.0186343	0.738751
FGF-21	-0.0617084	0.298053	-0.0389697	0.700988
IL-10RB	-0.0111952	0.333923	0.00281114	0.928318
DNER	-0.00680843	0.34468	0.0109753	0.587852
VEGFA	-0.0125581	0.351796	-0.00306554	0.863614
LIF-R	0.0206933	0.355342	-0.0082011	0.808758
TNFRSF9	-0.0140156	0.375637	0.0156841	0.57922
TNF	0.0379634	0.379969	0.0506402	0.521337
ADA	-0.0180747	0.383441	0.0161708	0.686401
CSF-1	-0.00948828	0.396772	0.0045704	0.667935
CXCL5	-0.0332478	0.417987	0.0405872	0.258965
LAP TGF-beta-1	-0.0249637	0.48264	0.0106272	0.720923
CST5	0.0135687	0.492816	-0.00972145	0.765013
PD-L1	0.0179069	0.511453	0.00999344	0.799575
MCP-1	0.0104638	0.529354	0.0095861	0.606868
IL10	0.029679	0.530515	-0.0366168	0.628733
TWEAK	-0.00913615	0.553448	-0.00646072	0.856421
TRANCE	-0.0289203	0.557135	-0.00914772	0.89392
CCL28	0.0380043	0.570373	0.0327769	0.702658
CXCL1	-0.0179655	0.590453	0.0335412	0.31988
CASP-8	-0.0477595	0.601322	-0.0550988	0.599998
OSM	-0.0348502	0.617917	0.061318	0.556321
CX3CL1	0.0193994	0.645315	-0.0136587	0.785161
CD40	-0.0106297	0.660069	-0.00791486	0.741795
CD244	-0.013566	0.675194	-0.031443	0.520703
FGF-19	-0.0266366	0.707769	-0.0881605	0.022683
IL-18R1	0.00509355	0.713974	0.00375428	0.852838
CXCL6	-0.0109319	0.726427	0.0183245	0.641643
IL-17C	-0.0283812	0.731868	0.0685014	0.720906
FGF-23	-0.0210234	0.736126	0.00819883	0.958217
EN-RAGE	-0.0184919	0.738272	-0.0165392	0.883028
IL-15RA	-0.0262787	0.74858	0.116696	0.477083
ST1A1	-0.0260118	0.763417	0.0397483	0.560114
4E-BP1	0.00906941	0.764357	0.0131649	0.801965
uPA	0.00329553	0.769718	-0.025665	0.289502
SCF	-0.00262929	0.769781	-0.0103272	0.52392
TGF-alpha	0.00693571	0.780515	0.00632776	0.941076
IL7	-0.0294175	0.782535	0.0286723	0.751577
CCL25	0.00654979	0.801343	0.0154465	0.587344
IL-12B	0.00691457	0.805365	-0.0420191	0.41697
IL18	0.00211062	0.821515	-0.00420357	0.847163
CD5	-0.00393571	0.841829	0.0146339	0.676836
AXIN1	-0.0164964	0.848302	-0.0328201	0.750798
OPG	-0.00273908	0.858319	-0.011811	0.49227
IL8	-0.00986034	0.859527	0.0146138	0.816352
CXCL9	-0.00243853	0.868145	0.0210239	0.657676
CCL4	0.00503217	0.886585	0.0338016	0.437066
CD6	-0.00210532	0.907747	-0.00397425	0.905915
CCL11	-0.00179205	0.916438	0.0124282	0.691022
CCL3	-0.00420082	0.919325	-0.0105394	0.821245
CCL20	-0.00459639	0.931808	-0.0242671	0.805088
STAMBP	-0.00556754	0.93389	0.018665	0.832046
CCL23	-0.00105443	0.94286	-0.0177357	0.542649
CDCP1	-0.00295078	0.956865	0.007705	0.878539
TNFSF14	0.00132414	0.973752	0.0365764	0.520017
SIRT2	0.00246821	0.974509	0.055456	0.573748
IL-17A	0.00219782	0.981381	-0.114985	0.423508
