## Supplementary_ for "Combined Metabolic Activators Reduces Liver Fat in Nonalcoholic Fatty Liver Disease Patients": Supplementary Dataset 11.xlsx

### Sheet: Sheet1
	carnitine			cysteine			nicotinamide			serine
	Correlation	P-Value	FDR	Correlation	P-Value	FDR	Correlation	P-Value	FDR	Correlation	P-Value	FDR
Proteins
IL8	-0.117277	0.300189	0.85796	-0.0193977	0.864394	0.981491	0.106388	0.347598	0.949579	-0.0640885	0.57222	0.80784
VEGFA	-0.0983826	0.385274	0.85796	0.0375527	0.740862	0.960573	0.000937647	0.993414	0.995225	-0.216292	0.0539796	0.413742
CD8A	0.0332865	0.769432	0.976142	0.183122	0.103971	0.707906	-0.223629	0.046147	0.830645	0.126629	0.263015	0.591784
CDCP1	-0.0386545	0.733539	0.976142	-0.259072	0.0203134	0.487521	0.0647679	0.568146	0.949579	-0.145992	0.196297	0.504765
CD244	-0.0206048	0.856043	0.976142	-0.00363338	0.974483	0.993579	-0.0682372	0.547555	0.949579	0.0372246	0.743048	0.907995
IL7	-0.0489451	0.666361	0.976142	0.201172	0.0735568	0.696147	0.109095	0.335398	0.949579	-0.189686	0.0919428	0.413742
OPG	-0.146765	0.193912	0.85796	-0.0375996	0.74055	0.960573	-0.111158	0.326284	0.949579	-0.198031	0.0782639	0.413742
LAP TGF-beta-1	-0.192569	0.0870183	0.696147	0.0650258	0.566603	0.960573	-0.000679794	0.995225	0.995225	-0.155673	0.167929	0.461797
uPA	-0.14557	0.197608	0.85796	0.06015	0.596104	0.960573	0.0332865	0.769432	0.949579	-0.138233	0.221401	0.531363
IL6	-0.0983204	0.388659	0.85796	-0.0925511	0.417226	0.960573	0.037074	0.74565	0.949579	-0.172833	0.127714	0.424153
IL-17C	-0.0621191	0.584108	0.976142	-0.0211674	0.852156	0.981491	-0.0428739	0.705717	0.949579	-0.0289264	0.79895	0.924638
MCP-1	0.0389592	0.731517	0.976142	0.00225035	0.984194	0.993579	0.00630567	0.95573	0.995225	0.0383497	0.735562	0.907995
IL-17A	0.0575533	0.623807	0.976142	-0.134651	0.24941	0.960573	0.0821337	0.483592	0.949579	-0.00349929	0.97623	0.97623
CXCL11	-0.0896624	0.42898	0.85796	0.0125176	0.912249	0.992995	0.17384	0.123033	0.949579	-0.104735	0.355183	0.672979
AXIN1	-0.0945851	0.403969	0.85796	0.0614393	0.588237	0.960573	0.0360759	0.750714	0.949579	-0.170745	0.129949	0.424153
TRAIL	0.134904	0.232834	0.85796	-0.0698547	0.53808	0.960573	0.0850445	0.453225	0.949579	0.168354	0.135493	0.424153
CXCL9	0.172972	0.124943	0.806368	-0.110642	0.328548	0.960573	0.286357	0.0100207	0.542344	0.0738397	0.515087	0.775229
CST5	0.120277	0.287909	0.85796	-0.0730427	0.519645	0.960573	0.0223394	0.84407	0.949579	0.0470933	0.678276	0.904369
OSM	-0.258134	0.020788	0.667891	0.194796	0.0833597	0.696147	-0.0281997	0.803898	0.949579	-0.265424	0.0173355	0.31204
CXCL1	0.0186826	0.869348	0.976142	0.0387951	0.732606	0.960573	0.188045	0.0948418	0.949579	-0.0906939	0.423668	0.762602
CCL4	-0.00428973	0.969875	0.997586	-0.213127	0.0576783	0.696147	0.0507501	0.654827	0.949579	-0.0217768	0.84795	0.924638
CD6	-0.129606	0.251866	0.85796	0.000914205	0.993579	0.993579	0.015143	0.893941	0.975208	0.0363572	0.748834	0.907995
SCF	-0.0200188	0.860095	0.976142	-0.112049	0.322398	0.960573	-0.0967651	0.393172	0.949579	0.0522504	0.6453	0.876634
IL18	0.0116971	0.917979	0.976142	0.0203938	0.857501	0.981491	0.0804032	0.478338	0.949579	-0.0525785	0.643224	0.876634
SLAMF1	0.200727	0.0742101	0.667891	0.0655884	0.563244	0.960573	0.0271683	0.810935	0.949579	0.333826	0.00247688	0.178335
TGF-alpha	0.0215424	0.849567	0.976142	0.130802	0.247481	0.960573	0.00843882	0.940778	0.995225	-0.0229958	0.839549	0.924638
MCP-4	-0.215143	0.055299	0.667891	0.159142	0.158536	0.819491	-0.0492499	0.664408	0.949579	-0.0852555	0.452101	0.775229
CCL11	-0.136756	0.226424	0.85796	-0.0182372	0.872436	0.981491	-0.0892639	0.431042	0.949579	0.0813877	0.472949	0.775229
TNFSF14	-0.070511	0.534259	0.976142	0.130474	0.248679	0.960573	0.234904	0.0359563	0.830645	-0.238162	0.0333889	0.413742
FGF-23	-0.0213501	0.857712	0.976142	0.291158	0.0124504	0.448214	-0.136616	0.24911	0.949579	-0.0866346	0.466123	0.775229
MMP-1	0.0712611	0.529908	0.976142	-0.119269	0.291998	0.960573	-0.0489217	0.666512	0.949579	0.116081	0.30518	0.643574
LIF-R	-0.0555087	0.624808	0.976142	0.0232302	0.837936	0.981491	0.083474	0.46164	0.949579	0.0182841	0.872111	0.924638
FGF-21	-0.165401	0.142587	0.806368	-0.0268636	0.813017	0.981491	-0.144796	0.200026	0.949579	-0.19346	0.0855399	0.413742
CCL19	0.238561	0.0330857	0.667891	-0.0068917	0.951621	0.992995	0.117417	0.299609	0.949579	0.213174	0.057622	0.413742
IL-15RA	0.0207424	0.857894	0.976142	0.00762395	0.947532	0.992995	-0.0413008	0.721363	0.949579	-0.00817603	0.943738	0.95703
IL-10RB	-0.0179559	0.874388	0.976142	0.0614862	0.587952	0.960573	-0.158884	0.159221	0.949579	0.0269105	0.812696	0.924638
IL-18R1	0.000117206	0.999177	0.999177	-0.0476559	0.674648	0.960573	0.0896624	0.42898	0.949579	-0.182536	0.105102	0.423872
PD-L1	0.00454759	0.968065	0.997586	-0.0612283	0.589521	0.960573	0.166526	0.139852	0.949579	-0.116901	0.301751	0.643574
CXCL5	-0.105813	0.350224	0.85796	0.0664088	0.558362	0.960573	0.101172	0.371877	0.949579	-0.113713	0.315217	0.643574
TRANCE	0.206845	0.065633	0.667891	0.0230427	0.839226	0.981491	0.069714	0.538901	0.949579	0.182091	0.105968	0.423872
HGF	-0.0120488	0.915523	0.976142	0.0691514	0.54219	0.960573	0.0710033	0.531401	0.949579	-0.207876	0.0642693	0.413742
IL-12B	0.0111346	0.921912	0.976142	0.0837318	0.460252	0.960573	0.0407173	0.719892	0.949579	0.153797	0.173174	0.461797
MMP-10	0.103211	0.362265	0.85796	0.218308	0.0517262	0.696147	-0.0390295	0.731051	0.949579	0.0804735	0.477952	0.775229
IL10	0.0998359	0.378258	0.85796	-0.210666	0.0606958	0.696147	0.126746	0.26257	0.949579	-0.0162682	0.886111	0.924638
TNF	0.0840131	0.458741	0.892686	0.0367557	0.746174	0.960573	0.0948195	0.4028	0.949579	0.0698078	0.538354	0.775229
CCL23	0.0130334	0.908648	0.976142	-0.116949	0.301553	0.960573	-0.0283523	0.802859	0.949579	-0.170981	0.129413	0.424153
CD5	-0.0594233	0.600559	0.976142	-0.0507736	0.654677	0.960573	-0.13338	0.238202	0.949579	0.0136662	0.904233	0.930068
CCL3	-0.108064	0.340014	0.85796	-0.176184	0.117984	0.707906	-0.0244257	0.829718	0.949579	-0.190835	0.0899553	0.413742
Flt3L	0.171449	0.128352	0.806368	-0.0732771	0.518303	0.960573	0.0259728	0.81911	0.949579	0.142663	0.206804	0.513445
CXCL6	0.0172527	0.879269	0.976142	0.0975621	0.389268	0.960573	0.0482419	0.670877	0.949579	-0.112189	0.321787	0.643574
CXCL10	0.114862	0.310321	0.85796	-0.192569	0.0870183	0.696147	0.209587	0.0620575	0.893628	-0.0416549	0.713717	0.907995
4E-BP1	-0.0528833	0.641298	0.976142	0.177567	0.115081	0.707906	0.122597	0.278641	0.949579	-0.10729	0.343502	0.668437
SIRT2	-0.0614158	0.588379	0.976142	0.0925692	0.414107	0.960573	0.161369	0.152716	0.949579	-0.0409752	0.718192	0.907995
CCL28	0.143601	0.203805	0.85796	-0.0486873	0.668015	0.960573	0.0287857	0.799907	0.949579	0.290155	0.00903302	0.261782
DNER	-0.091022	0.421985	0.85796	-0.0429208	0.70541	0.960573	-0.0225738	0.842455	0.949579	-0.177004	0.116255	0.424153
EN-RAGE	-0.221636	0.0481749	0.667891	0.0307782	0.786375	0.981491	0.0621894	0.583681	0.949579	-0.219175	0.0507808	0.413742
CD40	-0.0493905	0.663508	0.976142	0.0461556	0.68434	0.960573	0.0373652	0.742111	0.949579	-0.0708626	0.532217	0.775229
IFN-gamma	0.164182	0.145594	0.806368	0.11805	0.296993	0.960573	0.074918	0.508953	0.949579	0.156212	0.166443	0.461797
FGF-19	0.0445382	0.694846	0.976142	-0.348758	0.00152195	0.109581	-0.0715424	0.528281	0.949579	0.021097	0.852642	0.924638
MCP-2	-0.0902719	0.425836	0.85796	-0.0135256	0.905214	0.992995	0.0105251	0.926174	0.995225	-0.0333099	0.769274	0.907995
CASP-8	-0.0170183	0.880898	0.976142	-0.0366151	0.747112	0.960573	0.0995546	0.37961	0.949579	-0.198687	0.077261	0.413742
CCL25	0.205837	0.0669882	0.667891	-0.158837	0.159345	0.819491	0.14993	0.184369	0.949579	0.194984	0.0830573	0.413742
CX3CL1	0.0118378	0.916997	0.976142	-0.00764182	0.946362	0.992995	-0.018542	0.870323	0.96405	0.0744023	0.511882	0.775229
TNFRSF9	0.121167	0.284328	0.85796	-0.0780591	0.491299	0.960573	0.0422175	0.710021	0.949579	0.154829	0.170275	0.461797
NT-3	-0.0572785	0.61609	0.976142	0.0419912	0.713291	0.960573	-0.0410175	0.719661	0.949579	-0.0750974	0.510685	0.775229
TWEAK	-0.149062	0.18695	0.85796	0.101922	0.368324	0.960573	-0.00365682	0.974318	0.995225	-0.0338022	0.765961	0.907995
CCL20	-0.0445382	0.694846	0.976142	-0.0841538	0.457987	0.960573	0.0309423	0.785264	0.949579	-0.073488	0.517096	0.775229
ST1A1	-0.0019925	0.986005	0.999177	0.0402016	0.723295	0.960573	0.0959212	0.397331	0.949579	-0.0922175	0.41589	0.762602
STAMBP	-0.0952649	0.400584	0.85796	0.0657056	0.562545	0.960573	0.112541	0.320263	0.949579	-0.128575	0.255692	0.591784
ADA	0.0419362	0.711868	0.976142	0.105415	0.352052	0.960573	0.125246	0.268307	0.949579	0.0167839	0.882526	0.924638
TNFB	0.106095	0.348938	0.85796	0.0661041	0.560173	0.960573	-0.103821	0.359422	0.949579	0.226324	0.043516	0.413742
CSF-1	-0.304055	0.00610675	0.439686	-0.0377637	0.739458	0.960573	-0.270933	0.0150651	0.542344	-0.283216	0.0109076	0.261782
