## Supplementary_ for "Combined Metabolic Activators Reduces Liver Fat in Nonalcoholic Fatty Liver Disease Patients": Supplementary Dataset 14.xlsx

### Sheet: Sheet1
	Creatinine			Uric acid			ALT			AST			liverFat
	Correlation	P-Value	FDR	Correlation	P-Value	FDR	Correlation	P-Value	FDR	Correlation	P-Value	FDR	Correlation	P-Value	FDR
Proteins
IL8	0.271925	0.0153393	0.0690269	0.141837	0.21545	0.403246	-0.0133833	0.906811	0.974483	0.0515929	0.651586	0.832929	-0.0679464	0.554466	0.877077
VEGFA	0.290284	0.00945611	0.0618945	0.294048	0.00897312	0.0646065	0.188132	0.096842	0.280556	0.135839	0.232609	0.465518	0.22201	0.050756	0.197149
CD8A	-0.236749	0.035668	0.111656	0.118305	0.302259	0.483614	0.126087	0.268187	0.495114	0.0329958	0.772828	0.883232	0.00724606	0.949796	0.964771
CDCP1	0.213981	0.0582801	0.156865	0.213807	0.0601619	0.203698	0.467754	1.38331e-05	0.000331995	0.410557	0.000171235	0.00616447	0.604179	4.72366e-09	3.40104e-07
CD244	-0.0731857	0.521535	0.670545	0.0767231	0.50436	0.667922	0.121277	0.287018	0.498353	0.046736	0.682539	0.832929	0.21575	0.0578147	0.20102
IL7	0.120219	0.291274	0.455907	0.332935	0.00289762	0.0521572	-0.0521567	0.64803	0.779479	0.0151312	0.894705	0.935456	-0.0715374	0.53368	0.877077
OPG	0.244042	0.0302042	0.0988502	0.232257	0.0407373	0.162949	0.29935	0.00736167	0.0755623	0.24997	0.0262988	0.172684	0.270115	0.0167699	0.100619
LAP TGF-beta-1	0.18991	0.09367	0.208566	0.279407	0.0132354	0.0794127	0.0032636	0.977227	0.993246	-0.00211105	0.985268	0.985268	0.0326389	0.776655	0.92566
uPA	0.310117	0.00541296	0.0481921	0.259881	0.0215738	0.111703	0.204718	0.0703289	0.241127	0.312948	0.00498331	0.0579282	0.194973	0.0871522	0.272824
IL6	-0.0955947	0.4051	0.571906	0.0584297	0.613725	0.737862	-0.000974209	0.993246	0.993246	0.0438803	0.702857	0.836014	0.149406	0.194671	0.438011
IL-17C	0.133052	0.242426	0.405372	0.0317497	0.782588	0.871045	0.0163423	0.886331	0.966907	-0.128335	0.259678	0.467421	-0.101065	0.378625	0.725833
MCP-1	0.230016	0.0414232	0.12427	0.256731	0.0232714	0.111703	0.00484668	0.966186	0.993246	0.132142	0.24569	0.465518	0.0278461	0.808775	0.92566
IL-17A	0.151725	0.196892	0.345762	0.155123	0.190047	0.390953	-0.087939	0.456244	0.685754	-0.251787	0.0304589	0.18021	-0.0347102	0.770644	0.92566
CXCL11	0.11709	0.304105	0.465864	0.172035	0.132042	0.327829	-0.0758299	0.506559	0.715142	0.0483223	0.672369	0.832929	-0.0553128	0.630523	0.877077
AXIN1	0.128766	0.258068	0.412908	0.186221	0.102592	0.283307	-0.0628729	0.582001	0.769099	-0.11928	0.295084	0.489253	-0.0400746	0.727573	0.92566
TRAIL	0.207504	0.0665112	0.171029	0.11461	0.317715	0.497294	0.181678	0.109064	0.302024	0.152972	0.178332	0.442756	-0.0710822	0.536293	0.877077
CXCL9	0.306416	0.00602402	0.0481921	0.301223	0.00736375	0.0621233	0.130288	0.252435	0.487166	0.231557	0.0400423	0.205932	0.29504	0.00873382	0.0786044
CST5	0.0483968	0.671892	0.767877	0.0197913	0.863448	0.900989	0.169987	0.134206	0.345101	0.0917514	0.421279	0.606642	0.215067	0.0586309	0.20102
OSM	0.279021	0.0127695	0.0656715	0.167265	0.143269	0.332754	0.134124	0.238616	0.477232	0.0537403	0.638083	0.832929	0.139926	0.22176	0.483839
CXCL1	-0.00506493	0.964665	0.978251	0.141513	0.21651	0.403246	-0.118659	0.297627	0.498353	-0.161538	0.154952	0.398448	-0.0200942	0.861379	0.92566
CCL4	0.453031	2.76126e-05	0.000994055	0.212137	0.0622409	0.203698	0.264631	0.0184338	0.110603	0.115071	0.312578	0.489253	0.28008	0.0130068	0.0924312
CD6	0.0831938	0.46605	0.628757	0.138223	0.227491	0.409485	0.173409	0.126431	0.337148	0.129653	0.254776	0.467421	0.177876	0.119222	0.317924
SCF	0.00815745	0.943119	0.970065	-0.134427	0.240639	0.422585	-0.119194	0.295436	0.498353	-0.00218427	0.984758	0.985268	-0.0597389	0.60338	0.877077
IL18	0.480048	7.57599e-06	0.000545471	0.354827	0.00143484	0.0449594	0.508378	1.7257e-06	0.00012425	0.35285	0.00142535	0.020525	0.322431	0.00398979	0.0520339
SLAMF1	-0.132759	0.243471	0.405372	-0.0876817	0.445253	0.616504	-0.156409	0.168659	0.400402	-0.181306	0.109802	0.304067	-0.0347634	0.762533	0.92566
TGF-alpha	0.286022	0.0106089	0.0632927	0.234712	0.0385983	0.162949	0.187815	0.0974153	0.280556	0.110848	0.330782	0.50673	0.234858	0.038474	0.173133
MCP-4	-0.011457	0.920176	0.960184	0.0909718	0.428294	0.604651	-0.0010351	0.992776	0.993246	-0.00732156	0.948939	0.976052	0.0533274	0.642862	0.877077
CCL11	0.0924714	0.417629	0.578255	0.00761789	0.947223	0.964915	-0.0396016	0.728958	0.860409	-0.132569	0.244154	0.465518	0.086763	0.450054	0.771522
TNFSF14	0.195	0.0850437	0.197521	0.346703	0.00187331	0.0449594	0.151185	0.183518	0.400402	0.115925	0.308976	0.489253	0.24696	0.029275	0.152102
FGF-23	-0.0524674	0.661596	0.767877	0.032739	0.78636	0.871045	-0.0575133	0.631317	0.779479	0.0677359	0.571836	0.806093	0.0690494	0.567202	0.877077
MMP-1	-0.00205763	0.985641	0.985641	-0.215781	0.0577781	0.203698	-0.323327	0.00365506	0.065791	-0.30875	0.00563191	0.0579282	-0.184578	0.105713	0.304453
LIF-R	0.171087	0.131668	0.262075	0.0396966	0.730045	0.847794	0.157152	0.166621	0.400402	0.144698	0.203261	0.457337	0.325933	0.00359053	0.0520339
FGF-21	0.165426	0.145128	0.274978	0.107473	0.348981	0.523471	0.295039	0.00830036	0.0755623	0.211142	0.0617798	0.242099	0.360684	0.00117872	0.0282894
CCL19	0.220312	0.051056	0.147041	0.140931	0.218425	0.403246	0.0533014	0.640834	0.779479	0.146846	0.196563	0.457337	-0.0905188	0.430607	0.771522
IL-15RA	0.254473	0.0265319	0.0943128	0.150129	0.198577	0.397154	0.200893	0.08184	0.256195	0.245518	0.0325379	0.18021	0.373536	0.00096364	0.0282894
IL-10RB	0.106814	0.348792	0.523188	0.0561851	0.625133	0.737862	0.238133	0.0345717	0.165944	0.191947	0.0901389	0.271948	-0.0210932	0.85456	0.92566
IL-18R1	0.201075	0.075584	0.183533	0.0267639	0.816074	0.876975	0.246061	0.0288228	0.148232	0.191264	0.0913118	0.271948	0.319636	0.00433616	0.0520339
PD-L1	0.309801	0.00546299	0.0481921	0.318851	0.00443817	0.0621233	0.198434	0.0795873	0.256195	0.217121	0.0545996	0.238774	0.154165	0.177774	0.412895
CXCL5	0.0669033	0.557991	0.692679	-0.0374694	0.744657	0.851037	-0.0519131	0.649566	0.779479	-0.146578	0.197391	0.457337	-0.0272644	0.812696	0.92566
TRANCE	0.0202232	0.859587	0.913252	-0.0760271	0.508246	0.667922	-0.104143	0.361046	0.577673	0.0587067	0.607306	0.820144	-0.303816	0.00684799	0.0704365
HGF	0.262986	0.0192014	0.0768056	0.307639	0.00614555	0.0621233	0.280231	0.0123709	0.0890707	0.215583	0.0563773	0.238774	0.246518	0.0295753	0.152102
IL-12B	0.252114	0.0249962	0.0943128	0.129985	0.256676	0.429783	0.217346	0.0543434	0.206668	0.163222	0.150637	0.398448	-0.00431223	0.97011	0.97011
MMP-10	-0.0295495	0.796012	0.895514	0.109713	0.338969	0.519272	-0.0619596	0.587507	0.769099	-0.0192557	0.86624	0.935456	-0.0594607	0.605071	0.877077
IL10	0.283234	0.0114278	0.0632927	0.130997	0.252958	0.429783	0.295356	0.00822801	0.0755623	0.197865	0.0804711	0.266303	0.166229	0.145798	0.374908
TNF	0.346241	0.00177386	0.030288	0.286873	0.0108823	0.0712297	0.218344	0.0532179	0.206668	0.267823	0.0170194	0.153175	0.155531	0.173917	0.412895
CCL23	0.20048	0.076472	0.183533	0.184305	0.10624	0.283307	0.210381	0.0627451	0.225882	0.105108	0.356589	0.523967	0.239096	0.0350112	0.168054
CD5	0.24806	0.0275079	0.0943128	0.191763	0.0925857	0.277757	0.294625	0.00839581	0.0755623	0.189482	0.0944263	0.271948	0.109525	0.3398	0.679599
CCL3	0.417101	0.00013129	0.00315097	0.201014	0.0776138	0.242965	0.468509	1.33398e-05	0.000331995	0.35534	0.00131103	0.020525	0.220834	0.0520253	0.197149
Flt3L	0.0238027	0.835057	0.913252	0.0579061	0.614557	0.737862	0.0176575	0.877252	0.966907	0.0241245	0.832859	0.935456	0.0904809	0.430801	0.771522
CXCL6	0.0710064	0.534044	0.674582	0.168125	0.141193	0.332754	0.00708736	0.95057	0.993246	0.0176206	0.877507	0.935456	-0.130922	0.253233	0.536259
CXCL10	0.328441	0.00312503	0.0375003	0.406342	0.000223026	0.0160579	0.283945	0.0112139	0.0890707	0.448665	3.36894e-05	0.00242564	0.290626	0.0098436	0.0787488
4E-BP1	0.0967936	0.396102	0.570387	0.157862	0.167474	0.365397	-0.0247936	0.828293	0.948994	-0.0427579	0.708289	0.836014	-0.0270874	0.813891	0.92566
SIRT2	0.0778489	0.495275	0.64836	0.152092	0.183748	0.389114	-0.134952	0.235703	0.477232	-0.197292	0.0813703	0.266303	-0.0531125	0.644204	0.877077
CCL28	-0.175312	0.122258	0.251501	-0.180931	0.112908	0.290335	-0.265971	0.0178283	0.110603	-0.355987	0.00128272	0.020525	-0.179862	0.115089	0.317924
DNER	0.340994	0.00210334	0.030288	0.0923891	0.421104	0.604651	0.15289	0.178568	0.400402	0.209494	0.0638873	0.242099	0.0292624	0.799248	0.92566
EN-RAGE	0.272763	0.0150141	0.0690269	0.00165771	0.988508	0.988508	0.14808	0.192788	0.408257	0.107871	0.344015	0.516023	0.0238374	0.835888	0.92566
CD40	0.0616922	0.589123	0.71893	0.0912249	0.427005	0.604651	-0.0205558	0.857301	0.964464	-0.0574377	0.615108	0.820144	-0.00701843	0.951371	0.964771
IFN-gamma	0.058064	0.611252	0.733502	0.0744453	0.517135	0.667922	0.0864001	0.448979	0.685754	0.119891	0.292604	0.489253	0.205141	0.0715902	0.234295
FGF-19	-0.0210511	0.8539	0.913252	-0.0286747	0.803198	0.876216	-0.118841	0.296879	0.498353	-0.199574	0.0778397	0.266303	0.128317	0.262882	0.540786
MCP-2	-0.104269	0.36046	0.529655	0.186233	0.102568	0.283307	-0.111291	0.328843	0.538106	-0.014875	0.896478	0.935456	-0.0148841	0.89709	0.937818
CASP-8	0.188827	0.0955926	0.208566	0.299312	0.00776541	0.0621233	0.0643951	0.572877	0.769099	0.0372667	0.744373	0.864433	0.154835	0.175873	0.412895
CCL25	0.169785	0.134677	0.262075	0.0740277	0.519495	0.667922	-0.0554324	0.627524	0.779479	-0.117694	0.301599	0.489253	0.0270368	0.814232	0.92566
CX3CL1	0.21353	0.0588243	0.156865	0.0690166	0.548231	0.692502	0.0808349	0.478831	0.689516	0.140476	0.2169	0.459318	-0.0249755	0.828169	0.92566
TNFRSF9	0.300693	0.00708884	0.0510397	0.223273	0.0494218	0.187283	0.258884	0.0212363	0.117617	0.249836	0.0263823	0.172684	-0.0287566	0.802647	0.92566
NT-3	0.265368	0.0188697	0.0768056	0.311814	0.00576977	0.0621233	0.15432	0.177333	0.400402	0.217157	0.0561627	0.238774	0.0893203	0.439813	0.771522
TWEAK	0.15935	0.160694	0.289249	0.0576783	0.615953	0.737862	-0.217175	0.0545375	0.206668	-0.141733	0.212774	0.459318	-0.229787	0.0429877	0.182066
CCL20	0.176201	0.120345	0.251501	0.25792	0.0226177	0.111703	0.129022	0.257116	0.487166	0.123564	0.277959	0.488123	0.276893	0.0141214	0.0924312
ST1A1	0.0545575	0.632974	0.747117	0.246632	0.0294972	0.132737	-0.0816386	0.474455	0.689516	-0.0628434	0.582178	0.806093	-0.0528848	0.645626	0.877077
STAMBP	0.0821711	0.471568	0.628757	0.160444	0.160547	0.361231	-0.0619596	0.587507	0.769099	-0.135241	0.234691	0.465518	-0.0146439	0.898743	0.937818
ADA	0.019797	0.862516	0.913252	-0.0203608	0.859558	0.900989	0.0848535	0.45717	0.685754	0.0482125	0.673071	0.832929	-0.0592204	0.606533	0.877077
TNFB	-0.131578	0.247727	0.405372	-0.00699783	0.951514	0.964915	-0.0244892	0.83037	0.948994	0.0218671	0.848303	0.935456	-0.184857	0.105179	0.304453
CSF-1	0.162126	0.153434	0.283264	0.123063	0.28309	0.463239	0.226516	0.0447074	0.201183	0.250507	0.0259673	0.172684	0.10013	0.383078	0.725833
