## Supplementary_ for "Combined Metabolic Activators Reduces Liver Fat in Nonalcoholic Fatty Liver Disease Patients": Supplementary Dataset 15.xlsx

### Sheet: Dataset S13
Patient No	Adverse event	Serious Adverse Effect	Severity	Adverse Event Details	Intensity	Study drug relationship	Study drug	Treatment	Treatment for AE - Other	Outcome
101003	Joint pain	No	Grade 1- mild	Wrist pain	Mild	Not related	No action taken	None		Resolved
101004	Headache	No	Grade 1 - mild	Headache	Mild	Not related	No action taken	None		Resolved
101001	Joint pain	No	Grade 1 - mild	Shoulder pain	Mild	Not related	No action taken	None		Resolved
101001	Myalgia	No	Grade 1 - mild	Neck pain	Mild	Not related	No action taken	Treatment prescribed		Resolved
101001	Renal stone	No	Grade 1 - mild	Suspected urinary stone passing through the urine	Mild	Not related	No action taken	None		Resolved
101007	Gout monoarthropathy	No	Grade 1 - mild	Gout monoarthritis	Mild	Possible	No action taken	Treatment prescribed		Stabilized
101011	Rash	No	Grade 1 - mild	White spots on tongue	Mild	Not related	No action taken	None		Resolved
101012	Myalgia	No	Grade 1 -mild	Arm pain	Mild	Not related	No action taken	None		Resolved
101007	Gout monoarthropathy	No	Grade 2 - moderate	Gout attack	Moderate	Possible	No action taken	Treatment prescribed		Resolved
101011	Diarrhea	No	Grade 2 - moderate	Diarrhea	Moderate	Not related	No action taken	None		Resolved
101012	Acute upper respiratory infection	No	Grade 1 - mild	Flu	Mild	Not related	No action taken	Treatment prescribed		Resolved
101010	Diarrhea	No	Grade 1 - mild	Acute gastroenteritis (Diarrhea)	Mild	Not related	Dose reduced	None		Resolved
101018	Back pain	No	Grade 1 - mild	Lower	Mild	Not related	No action taken	Treatment prescribed		Resolved
101018	Back pain	No	Grade 1 - mild	Back pain	Mild	Not related	No action taken	Treatment prescribed		Resolved
101042	Acute upper respiratory infection	No	Grade 1 - mild	Flu	Mild	Not related	No action taken	Treatment prescribed		Resolved
101041	Diarrhea	No	Grade 1 - mild	Diarrhea	Mild	Doubtful	Dose reduced	None		Resolved
101041	Hemorroids	No	Grade 1 - mild	Burning rectally after taking the study drug, hemorrhoids?	Mild	Doubtful	Dose reduced	None		Stabilized
101038	Diarrhea	No	Grade 2 - moderate	Diarrhea	Moderate	Probable	Dose reduced	None		Resolved
101038	Vomiting	No	Grade 1 - mild	Vomitting	Mild	Probable	Dose reduced	None		Resolved
101076	Acute upper respiratory infection	No	Garde 1- mild	Flu	Mild	Not related	No action taken	None		Resolved
101079	Acute upper respiratory infection	No	Garde 1- mild	Flu	Mild	Not related	No action taken	None		Resolved
101084	Diarrhea	No	Grade 1 - mild	Soft stool after taking study drug	Mild	Doubtful	No action taken	None		Resolved
101069	Acute upper respiratory infection	No	Garde 1- mild	Flu	Mild	Not related	No action taken	None		Resolved
101079	Acute upper respiratory infection	No	Garde 1- mild	Sore throat	Mild	Not related	No action taken	None		Resolved
101076	Cough	No	Grade 2- moderate	Cough	Moderate	Not related	No action taken	Treatment prescribed		Resolved
101082	Nausea	Yes	Grade 2 - moderate	Nausea	Moderate	Possible	Dose reduced	None		Resolved
101084	Flatulance	No	Grade 1 - mild	Excessive flatulence	Mild	Doubtful	No action taken	None		Stabilized
101094	Eye disorders	No	Grade 1- mild	Sensivity in eyes	Mild	Not related	No action taken	Treatment prescribed		Stabilized
101078	Vomiting	No	Grade 1- mild	Vomitting	Mild	Possible	No action taken	None		Resolved
101079	Arthralgia	No	Grade 1 - mild	Footache	Mild	Not related	No action taken	None		Resolved
101051	Erectile dysfunction	No	Grade 1- mild	Erectile dsyfunction	Mild	Not related	No action taken	Treatment prescribed		Stabilized
